# Predicting the efficacy of exenatide in Parkinson’s disease using genetics – a Mendelian randomization study

**DOI:** 10.1101/2020.10.20.20215855

**Authors:** Catherine S. Storm, Demis A. Kia, Mona Almramhi, Dilan Athauda, International Parkinson’s Disease Genomics Consortium (IPDGC), Stephen Burgess, Thomas Foltynie, Nicholas W. Wood

## Abstract

**Background:** Exenatide is a glucagon-like peptide 1 receptor (GLP1R) agonist used in type 2 diabetes mellitus that has shown promise for Parkinson’s disease in a phase II clinical trial. Drugs with genetic evidence are more likely to be successful in clinical trials. In this study we investigated whether the genetic technique Mendelian randomization (MR) can “rediscover” the effects of exenatide on diabetes and weight, and predict its efficacy for Parkinson’s disease.

**Methods:** We used genetic variants associated with increased expression of *GLP1R* in blood to proxy exenatide, as well as variants associated with expression of *DPP4, TLR4* and 15 genes thought to act downstream of GLP1R or mimicking alternative actions of GLP-1 in blood and brain tissue. Using an MR approach, we predict the effect of exenatide on type 2 diabetes risk, body mass index (BMI), Parkinson’s disease risk and several Parkinson’s disease progression markers.

**Results:** We found that genetically-raised *GLP1R* expression in blood was associated with lower BMI and possibly type 2 diabetes mellitus risk, but not Parkinson’s disease risk, age at onset or progression. Reduced *DPP4* expression in brain tissue was significantly associated with increased Parkinson’s disease risk.

**Conclusions:** We demonstrate the usefulness of MR using expression data in predicting the efficacy of a drug and exploring its mechanism of action. Our data suggest that GLP-1 mimetics like exenatide, if ultimately proven to be effective in Parkinson’s disease, will be through a mechanism that is independent of GLP1R in blood.
