## Supplementary material for "Predicting the efficacy of exenatide in Parkinson’s disease using genetics – a Mendelian randomization study": Table S2

prot_gene	uniprot	ensembl	outcome	nsnp	egger_intercept	egger_intercept_95_ci	egger_intercept_pvalue	cochrans_q	cochrans_q_pval	i2	tissue
TLR4	O00206	ENSG00000136869	BMI	81	0.00044804057636149	-4e-04, 0.0012	0.272819776186102	264.872178581543	6.5412040599354e-22	0.697967523699846	eqtlgen
IRS1	P35568	ENSG00000169047	BMI	19	-0.0014304390983465	-0.0032, 3e-04	0.106174132848194	54.8479157944985	7.24840297099961e-06	0.671819799544589	eqtlgen
DPP4	P27487	ENSG00000197635	BMI	8	-0.00434665511365476	-0.0104, 0.0017	0.156797707365101	28.6233022476496	7.16789159546211e-05	0.755444010637354	eqtlgen
FOXO1	Q12778	ENSG00000150907	BMI	8	0.00040963701753411	-0.0045, 0.0053	0.870746179491533	11.023239346986	0.0876608422252357	0.364977954333001	eqtlgen
GLP1R	P43220	ENSG00000112164	BMI	7	-0.00341535727432193	-0.0083, 0.0015	0.172514396897358	9.04678372517237	0.10721259972596	0.336780873482672	eqtlgen
GSK3B	P49841	ENSG00000082701	BMI	29	5.53995508317557e-05	-0.0018, 0.0019	0.952260001553982	75.5374206559756	1.75884208001773e-06	0.62932279449252	eqtlgen
MTOR	P42345	ENSG00000198793	BMI	8	0.00112128336196024	-0.0016, 0.0038	0.413835928324683	4.15864264388978	0.655217503076409	0	eqtlgen
NFKB1	P19838	ENSG00000109320	BMI	15	-0.00528808422683659	-0.0082, -0.0024	0.00035627221476453	56.2484509936571	2.43682753464109e-07	0.751104257047386	eqtlgen
MAPK14	Q16539	ENSG00000112062	BMI	18	-0.00346472347972419	-0.0059, -0.001	0.00539433473732531	65.579150547276	5.85487784760479e-08	0.740771268640561	eqtlgen
MAPK13	O15264	ENSG00000156711	BMI	15	-0.000929537539027437	-0.0039, 0.002	0.540543176450422	33.2548507080542	0.00156011469098922	0.57900878512712	eqtlgen
AKT1	P31749	ENSG00000142208	BMI	14	0.000904860715338826	-9e-04, 0.0027	0.312622922711594	13.2606962331853	0.350380424138327	0.0196593171731737	eqtlgen
AKT3	Q9Y243	ENSG00000117020	BMI	8	0.00372569644347316	-0.0021, 0.0095	0.208568699198792	85.0501131913313	3.22314956548145e-16	0.917695582788319	eqtlgen
TLR4	O00206	ENSG00000136869	cont_HY	141	0.00199183730300419	-0.0019, 0.0059	0.318405884483395	268.044977783859	3.14514817409368e-10	0.477699596696452	eqtlgen
IRS1	P35568	ENSG00000169047	cont_HY	35	-0.00259789810792773	-0.0092, 0.004	0.443527926411809	33.9863807744628	0.419879354888719	0	eqtlgen
DPP4	P27487	ENSG00000197635	cont_HY	14	-0.00224515907901632	-0.0186, 0.0141	0.788133439959369	14.5163628738261	0.268955728990133	0.10445887079333	eqtlgen
FOXO1	Q12778	ENSG00000150907	cont_HY	12	-0.0054975423691734	-0.0314, 0.0204	0.677114331077479	14.7376656152386	0.141922820720159	0.253613137441108	eqtlgen
GLP1R	P43220	ENSG00000112164	cont_HY	8	0.00109876275669699	-0.0134, 0.0156	0.882019231921107	5.32256622533296	0.503155838359794	0	eqtlgen
GSK3B	P49841	ENSG00000082701	cont_HY	70	0.00360206143495907	-0.0034, 0.0106	0.311219797845101	83.4979453370426	0.0975258982416903	0.17363236039547	eqtlgen
MTOR	P42345	ENSG00000198793	cont_HY	22	0.00336327830267845	-0.0054, 0.0121	0.449569440092	23.2854115855774	0.274998496779967	0.0981477856716497	eqtlgen
NFKB1	P19838	ENSG00000109320	cont_HY	22	0.00147362694073376	-0.0094, 0.0124	0.791290460708813	17.3596162678448	0.629513919735875	0	eqtlgen
MAPK14	Q16539	ENSG00000112062	cont_HY	28	0.00283166028075479	-0.0085, 0.0142	0.625353038954358	40.1970194340021	0.0373095864109441	0.328308407434779	eqtlgen
MAPK11	Q15759	ENSG00000185386	cont_HY	3	0.00826344372848096	-0.0706, 0.0871	0.837194214726015	0.239362934904765	0.624666615782449	0	eqtlgen
MAPK12	P53778	ENSG00000188130	cont_HY	4	-0.00501302122078244	-0.0561, 0.046	0.847384789035593	0.354765271917639	0.837459281173827	0	eqtlgen
MAPK13	O15264	ENSG00000156711	cont_HY	21	0.00179431280424815	-0.0141, 0.0176	0.82441823056719	33.649075816886	0.020207858299755	0.405630035462565	eqtlgen
AKT1	P31749	ENSG00000142208	cont_HY	43	-0.00539581135443869	-0.0126, 0.0018	0.143221270614928	42.777077162038	0.394763798794165	0.0181657376705392	eqtlgen
AKT2	P31751	ENSG00000105221	cont_HY	4	-0.0171206846319466	-0.1112, 0.0769	0.721295790025952	0.423157826112252	0.809305413769238	0	eqtlgen
AKT3	Q9Y243	ENSG00000117020	cont_HY	9	0.00286967815177016	-0.017, 0.0227	0.777229518764507	4.76390165977511	0.688749634226488	0	eqtlgen
TLR4	O00206	ENSG00000136869	cont_MMSE	141	0.00847661373333972	-0.0072, 0.0242	0.28983425391378	180.627087845109	0.0100997127364462	0.224922453934193	eqtlgen
IRS1	P35568	ENSG00000169047	cont_MMSE	35	0.000877702521521643	-0.0444, 0.0462	0.969691604214003	16.4210205463194	0.99293690529822	0	eqtlgen
DPP4	P27487	ENSG00000197635	cont_MMSE	13	-0.0326762947772288	-0.116, 0.0507	0.442185318431588	7.77463952659285	0.733337793731855	0	eqtlgen
FOXO1	Q12778	ENSG00000150907	cont_MMSE	12	0.00775771095049692	-0.1374, 0.1529	0.91658275700615	4.16977803128104	0.939363108272296	0	eqtlgen
GLP1R	P43220	ENSG00000112164	cont_MMSE	8	-0.0445095983498132	-0.1652, 0.0761	0.469662171348982	2.8220846494506	0.830822925446828	0	eqtlgen
GSK3B	P49841	ENSG00000082701	cont_MMSE	69	0.00767882105815708	-0.0163, 0.0316	0.529854974692779	92.8334214381839	0.0200889099754436	0.267505183515401	eqtlgen
MTOR	P42345	ENSG00000198793	cont_MMSE	22	-0.0159364689193655	-0.0622, 0.0303	0.499445676286144	27.8254243691057	0.113596781133058	0.245294529153126	eqtlgen
NFKB1	P19838	ENSG00000109320	cont_MMSE	22	0.0357652816943704	-0.0186, 0.0901	0.197388579088069	15.7726503438408	0.730624691078462	0	eqtlgen
MAPK14	Q16539	ENSG00000112062	cont_MMSE	29	0.00362542143013012	-0.0489, 0.0561	0.892329066649143	18.999487835629	0.870020107650527	0	eqtlgen
MAPK11	Q15759	ENSG00000185386	cont_MMSE	3	-0.0228380554655529	-0.4739, 0.4283	0.920955552365484	0.184469735023385	0.667559830070008	0	eqtlgen
MAPK12	P53778	ENSG00000188130	cont_MMSE	3	-0.057715350960068	-0.2389, 0.1234	0.532342018399274	0.381872521860775	0.53660279421448	0	eqtlgen
MAPK13	O15264	ENSG00000156711	cont_MMSE	22	-0.0418728752612813	-0.1125, 0.0288	0.24543610887135	32.6378848776227	0.0369578353854667	0.35657595218745	eqtlgen
AKT1	P31749	ENSG00000142208	cont_MMSE	38	0.0104958085133621	-0.0264, 0.0474	0.577164517166881	36.0082599889593	0.468261157555727	0	eqtlgen
AKT2	P31751	ENSG00000105221	cont_MMSE	4	-0.0124513390513047	-0.2969, 0.272	0.931619091833228	1.20640671889242	0.547056407969592	0	eqtlgen
AKT3	Q9Y243	ENSG00000117020	cont_MMSE	10	0.000920452617631577	-0.0855, 0.0874	0.983351192812707	13.1084364917383	0.108172717331302	0.31341926203996	eqtlgen
TLR4	O00206	ENSG00000136869	cont_MOCA	13	-0.0716460046841651	-0.3064, 0.1632	0.549807423547503	8.70202414073331	0.649375228253265	0	eqtlgen
IRS1	P35568	ENSG00000169047	cont_MOCA	10	-0.0626727726290385	-0.2427, 0.1173	0.494954593851343	11.0518183548117	0.198780352663597	0.18565436826225	eqtlgen
DPP4	P27487	ENSG00000197635	cont_MOCA	9	-0.174543871146402	-0.5132, 0.1641	0.312354027881482	5.07855665110323	0.650377034782228	0	eqtlgen
GSK3B	P49841	ENSG00000082701	cont_MOCA	51	0.0849494860927923	-0.028, 0.1979	0.140574259133558	45.048920615266	0.634016858454668	0	eqtlgen
MTOR	P42345	ENSG00000198793	cont_MOCA	18	0.0312174347895963	-0.1788, 0.2413	0.770825622203711	5.72007025047379	0.990847089788463	0	eqtlgen
NFKB1	P19838	ENSG00000109320	cont_MOCA	13	0.0447771849379816	-0.1774, 0.267	0.692868168262354	15.0750160559918	0.179088356543955	0.20398094732175	eqtlgen
MAPK14	Q16539	ENSG00000112062	cont_MOCA	25	0.0135967223535768	-0.1373, 0.1644	0.859778472856795	16.7531619564324	0.821185950639989	0	eqtlgen
MAPK11	Q15759	ENSG00000185386	cont_MOCA	3	-0.0552933567391326	-4.3923, 4.2817	0.980064610346584	0.0158208634601151	0.899905271104558	0	eqtlgen
MAPK12	P53778	ENSG00000188130	cont_MOCA	4	-0.299700495941036	-2.2522, 1.6528	0.763533395690451	0.051735218438963	0.974464091130867	0	eqtlgen
MAPK13	O15264	ENSG00000156711	cont_MOCA	21	0.0303784091659537	-0.1981, 0.2588	0.794366141436557	12.5041843642999	0.862958917039121	0	eqtlgen
AKT1	P31749	ENSG00000142208	cont_MOCA	16	-0.0938861569528148	-0.2223, 0.0345	0.151912742452641	15.4185147107198	0.350157075486684	0.0271436463610094	eqtlgen
TLR4	O00206	ENSG00000136869	cont_SEADL	136	0.0173632713581677	-0.0865, 0.1212	0.74321439889725	223.511825312565	1.95219690910507e-06	0.396005111536214	eqtlgen
IRS1	P35568	ENSG00000169047	cont_SEADL	37	0.112796323417626	-0.0842, 0.3098	0.261660308345633	47.955629937487	0.0710572802516305	0.249306076326635	eqtlgen
DPP4	P27487	ENSG00000197635	cont_SEADL	14	0.0743679341582218	-0.3573, 0.5061	0.73563169659846	12.2446402981313	0.42623774614953	0	eqtlgen
FOXO1	Q12778	ENSG00000150907	cont_SEADL	14	0.21963915443876	-0.4822, 0.9215	0.539656697874454	14.8837523621967	0.247855380473833	0.126564344552067	eqtlgen
GLP1R	P43220	ENSG00000112164	cont_SEADL	9	-0.0511274791397116	-0.6381, 0.5358	0.864440539391889	7.23278757218771	0.40505136786692	0	eqtlgen
GSK3B	P49841	ENSG00000082701	cont_SEADL	68	0.0434099851911519	-0.147, 0.2338	0.654978933423352	91.6786492820002	0.0200085658841496	0.269186440630136	eqtlgen
MTOR	P42345	ENSG00000198793	cont_SEADL	21	-0.153206190161331	-0.5162, 0.2098	0.408148762059145	19.9642400612546	0.396732895413021	0	eqtlgen
NFKB1	P19838	ENSG00000109320	cont_SEADL	22	-0.112445140598153	-0.4561, 0.2312	0.521361742602216	17.0139042502612	0.652070611480702	0	eqtlgen
MAPK14	Q16539	ENSG00000112062	cont_SEADL	29	-0.239018313089275	-0.4884, 0.0104	0.0603481934662975	30.0320369799002	0.312716257799172	0.0676623094617325	eqtlgen
MAPK12	P53778	ENSG00000188130	cont_SEADL	4	0.202629780796144	-0.3974, 0.8027	0.508063688390723	1.90207991197946	0.386339038870052	0	eqtlgen
MAPK13	O15264	ENSG00000156711	cont_SEADL	22	-0.273315532665242	-0.6524, 0.1058	0.157626830616127	16.4940482066368	0.685540281452285	0	eqtlgen
AKT1	P31749	ENSG00000142208	cont_SEADL	39	0.0782667340340451	-0.1555, 0.312	0.511603554400384	26.7950735358087	0.89207573125728	0	eqtlgen
AKT2	P31751	ENSG00000105221	cont_SEADL	4	0.264960265582365	-3.5198, 4.0497	0.890864368223544	0.207708482146621	0.901356668627293	0	eqtlgen
AKT3	Q9Y243	ENSG00000117020	cont_SEADL	10	0.144028891328609	-0.4411, 0.7291	0.629477449059745	4.32173651004632	0.826991532288161	0	eqtlgen
TLR4	O00206	ENSG00000136869	cont_UPDRS_scaled	139	0.00622782584325878	-0.0049, 0.0173	0.271810311713799	192.261317227647	0.00129963671788254	0.282226908720275	eqtlgen
IRS1	P35568	ENSG00000169047	cont_UPDRS_scaled	34	-0.022214832013553	-0.0438, -6e-04	0.0441119234370975	29.7057137634777	0.5831586653414	0	eqtlgen
DPP4	P27487	ENSG00000197635	cont_UPDRS_scaled	14	0.00173287277196203	-0.0492, 0.0526	0.946809274075996	10.3378812650666	0.586344797986423	0	eqtlgen
FOXO1	Q12778	ENSG00000150907	cont_UPDRS_scaled	13	0.0140854907719397	-0.0492, 0.0773	0.662482928750094	10.0328671615576	0.527433169752171	0	eqtlgen
GLP1R	P43220	ENSG00000112164	cont_UPDRS_scaled	8	0.0134652517863044	-0.0258, 0.0527	0.501512398013759	5.96816326851489	0.426765905449137	0	eqtlgen
GSK3B	P49841	ENSG00000082701	cont_UPDRS_scaled	69	0.00373393019564623	-0.015, 0.0224	0.695745358345738	63.4609929586885	0.600016499440661	0	eqtlgen
MTOR	P42345	ENSG00000198793	cont_UPDRS_scaled	22	0.00211183991339967	-0.0225, 0.0268	0.866649522167025	17.6417247780382	0.610996475242665	0	eqtlgen
NFKB1	P19838	ENSG00000109320	cont_UPDRS_scaled	23	-0.00302483817227336	-0.0305, 0.0245	0.829380715565889	23.7501694319691	0.305320351382491	0.073690818795308	eqtlgen
MAPK14	Q16539	ENSG00000112062	cont_UPDRS_scaled	28	0.0271366045279674	3e-04, 0.054	0.0476940857612242	28.7162782943207	0.324141187613647	0.0597667384585882	eqtlgen
MAPK11	Q15759	ENSG00000185386	cont_UPDRS_scaled	3	-0.0535051001842354	-0.2383, 0.1313	0.57046814667988	0.313021442391298	0.575831998922577	0	eqtlgen
MAPK12	P53778	ENSG00000188130	cont_UPDRS_scaled	4	0.00961688034203107	-0.1062, 0.1255	0.870748732084326	0.517615484996089	0.771971426075407	0	eqtlgen
MAPK13	O15264	ENSG00000156711	cont_UPDRS_scaled	19	0.0491848193602831	0.0112, 0.0872	0.0111125835023334	23.1084694521151	0.145752615216437	0.221064811873446	eqtlgen
AKT1	P31749	ENSG00000142208	cont_UPDRS_scaled	40	-0.00632696454507804	-0.0299, 0.0173	0.599453016253027	30.594987063433	0.797852930209182	0	eqtlgen
AKT2	P31751	ENSG00000105221	cont_UPDRS_scaled	4	0.050794123082775	-0.5989, 0.7005	0.878216647762843	0.0960173626927329	0.953125512628882	0	eqtlgen
AKT3	Q9Y243	ENSG00000117020	cont_UPDRS_scaled	10	-0.0511791571962206	-0.0989, -0.0035	0.0354836226982238	7.25276568855753	0.509623022536451	0	eqtlgen
TLR4	O00206	ENSG00000136869	cont_UPDRS1_scaled	140	0.00401439668792902	-0.0109, 0.019	0.598400613220775	240.777958446092	1.42127122750336e-07	0.422704632529224	eqtlgen
IRS1	P35568	ENSG00000169047	cont_UPDRS1_scaled	37	0.0103032901087061	-0.0184, 0.039	0.481461005530926	49.5555758874838	0.0524545992608804	0.27354289895171	eqtlgen
FOXO1	Q12778	ENSG00000150907	cont_UPDRS1_scaled	12	-0.0417500379601055	-0.1654, 0.0819	0.508233891622761	5.88377670514873	0.824931428125316	0	eqtlgen
GLP1R	P43220	ENSG00000112164	cont_UPDRS1_scaled	9	-0.0195043330835997	-0.0726, 0.0336	0.47190099768875	6.88987097271553	0.440435936419603	0	eqtlgen
GSK3B	P49841	ENSG00000082701	cont_UPDRS1_scaled	65	0.00487759183331857	-0.0201, 0.0298	0.701845325900126	69.355932867735	0.27186222655548	0.0772238602564689	eqtlgen
MTOR	P42345	ENSG00000198793	cont_UPDRS1_scaled	21	-0.00716895033732407	-0.0364, 0.0221	0.631033377576501	22.2158300448214	0.27364678192311	0.0997410423266142	eqtlgen
NFKB1	P19838	ENSG00000109320	cont_UPDRS1_scaled	22	-0.0191334575063807	-0.0595, 0.0212	0.352561915212775	24.0230190070904	0.241388087658059	0.125838430473628	eqtlgen
MAPK14	Q16539	ENSG00000112062	cont_UPDRS1_scaled	25	0.0323970214180854	-0.0046, 0.0694	0.0857747999731155	18.9273051325709	0.705435828813821	0	eqtlgen
MAPK12	P53778	ENSG00000188130	cont_UPDRS1_scaled	4	0.0336478431392476	-0.0506, 0.1179	0.434010081871281	1.47902307301504	0.477347025178665	0	eqtlgen
MAPK13	O15264	ENSG00000156711	cont_UPDRS1_scaled	17	-0.0492024640404701	-0.1099, 0.0115	0.112121496440092	22.9427337106904	0.0853633217752044	0.302611441088006	eqtlgen
AKT1	P31749	ENSG00000142208	cont_UPDRS1_scaled	36	-0.000974058306745523	-0.0358, 0.0338	0.956244306291423	38.8056080683313	0.261925212126461	0.0980685075628799	eqtlgen
AKT2	P31751	ENSG00000105221	cont_UPDRS1_scaled	4	0.193518719944188	0.0202, 0.3669	0.0286527214709844	1.79028624038024	0.408549122828281	0	eqtlgen
TLR4	O00206	ENSG00000136869	cont_UPDRS2_scaled	132	0.018603063712739	2e-04, 0.037	0.0474628354937436	206.770422335787	2.11685729795146e-05	0.366447103409881	eqtlgen
IRS1	P35568	ENSG00000169047	cont_UPDRS2_scaled	37	-0.0157325964054166	-0.0435, 0.0121	0.267578358672159	47.7047344899335	0.0744280363324677	0.245357921285641	eqtlgen
DPP4	P27487	ENSG00000197635	cont_UPDRS2_scaled	13	-0.047905289478482	-0.1346, 0.0388	0.278839595123686	11.171065035624	0.429045343444004	0	eqtlgen
GLP1R	P43220	ENSG00000112164	cont_UPDRS2_scaled	9	0.00935264963182937	-0.1942, 0.2129	0.92824356768595	0.947313300257278	0.995634267019001	0	eqtlgen
GSK3B	P49841	ENSG00000082701	cont_UPDRS2_scaled	69	-0.00473974296180768	-0.0315, 0.022	0.728460359578337	54.4272873814911	0.865211611786597	0	eqtlgen
MTOR	P42345	ENSG00000198793	cont_UPDRS2_scaled	20	0.00254331590379837	-0.0279, 0.033	0.870049835749424	16.9549508419136	0.526204377336641	0	eqtlgen
NFKB1	P19838	ENSG00000109320	cont_UPDRS2_scaled	21	0.0135237807090502	-0.0258, 0.0528	0.49990579305801	18.6004349606487	0.482723960599761	0	eqtlgen
MAPK14	Q16539	ENSG00000112062	cont_UPDRS2_scaled	27	0.00696878426246294	-0.0326, 0.0465	0.72995323888568	42.0713971899957	0.0176578437437031	0.382002934616523	eqtlgen
MAPK11	Q15759	ENSG00000185386	cont_UPDRS2_scaled	3	0.0517429339819029	-0.2147, 0.3182	0.703506456743569	0.222278285630446	0.637309435330244	0	eqtlgen
MAPK12	P53778	ENSG00000188130	cont_UPDRS2_scaled	4	0.0296621742834557	-0.2835, 0.3429	0.852737589865888	0.109558228692478	0.946694236035593	0	eqtlgen
MAPK13	O15264	ENSG00000156711	cont_UPDRS2_scaled	21	0.00737455632902698	-0.0405, 0.0553	0.76295695720863	24.3140058126414	0.184381928126714	0.17742883858317	eqtlgen
AKT1	P31749	ENSG00000142208	cont_UPDRS2_scaled	38	-0.0306585912777393	-0.0624, 0.0011	0.0581807395775993	27.1996702976096	0.854474059289066	0	eqtlgen
AKT2	P31751	ENSG00000105221	cont_UPDRS2_scaled	5	0.0519685341919009	-0.1615, 0.2654	0.633221096269984	1.95383051706536	0.58204443610311	0	eqtlgen
AKT3	Q9Y243	ENSG00000117020	cont_UPDRS2_scaled	10	-0.0591643976040824	-0.1646, 0.0463	0.271335834648508	2.54335414462713	0.959678589633663	0	eqtlgen
TLR4	O00206	ENSG00000136869	cont_UPDRS3_scaled	144	0.0140319282329887	0.0019, 0.0261	0.0229876610214319	217.137790360929	5.03301775098937e-05	0.341432001484846	eqtlgen
IRS1	P35568	ENSG00000169047	cont_UPDRS3_scaled	35	-0.0324607967525336	-0.0562, -0.0087	0.0074797332712464	31.305049102338	0.551631844167212	0	eqtlgen
DPP4	P27487	ENSG00000197635	cont_UPDRS3_scaled	13	0.00519647899886797	-0.0541, 0.0645	0.863693985642374	9.65699478296313	0.561478857607732	0	eqtlgen
FOXO1	Q12778	ENSG00000150907	cont_UPDRS3_scaled	12	-0.0259624448156465	-0.1068, 0.0549	0.529190600573191	8.96239720304835	0.535675913529459	0	eqtlgen
GLP1R	P43220	ENSG00000112164	cont_UPDRS3_scaled	8	-0.00242677692453263	-0.0488, 0.044	0.918378180566632	13.1428233748683	0.0408231404247239	0.467389935910925	eqtlgen
GSK3B	P49841	ENSG00000082701	cont_UPDRS3_scaled	70	0.00691452987143693	-0.0152, 0.029	0.540087151008554	99.527480823399	0.00761482017491772	0.306724138608178	eqtlgen
MTOR	P42345	ENSG00000198793	cont_UPDRS3_scaled	23	0.0130311280761558	-0.0136, 0.0396	0.336836251827035	34.1911917159321	0.0345673945913315	0.356559426685656	eqtlgen
NFKB1	P19838	ENSG00000109320	cont_UPDRS3_scaled	22	0.00348643338527522	-0.0336, 0.0406	0.853860277169217	15.8569956685936	0.725455437374581	0	eqtlgen
MAPK14	Q16539	ENSG00000112062	cont_UPDRS3_scaled	29	0.00689768536924144	-0.023, 0.0368	0.65111877092729	20.9729167250135	0.787555194258551	0	eqtlgen
MAPK11	Q15759	ENSG00000185386	cont_UPDRS3_scaled	3	0.00298064477208823	-0.1176, 0.1235	0.961345589120307	1.64982492294074	0.198982761689237	0	eqtlgen
MAPK12	P53778	ENSG00000188130	cont_UPDRS3_scaled	4	0.00531978515962846	-0.0977, 0.1083	0.919388514595124	0.722545410597461	0.696788954515061	0	eqtlgen
MAPK13	O15264	ENSG00000156711	cont_UPDRS3_scaled	20	0.0196476169026675	-0.0201, 0.0594	0.332323852715529	17.5284312535221	0.487099683324824	0	eqtlgen
AKT1	P31749	ENSG00000142208	cont_UPDRS3_scaled	41	0.00524281663659654	-0.0197, 0.0302	0.680737582158746	53.2340557176458	0.0639347008750646	0.248601304921034	eqtlgen
AKT2	P31751	ENSG00000105221	cont_UPDRS3_scaled	4	0.023146861926662	-0.0945, 0.1408	0.699864655899522	2.52716841705273	0.282639171132532	0	eqtlgen
AKT3	Q9Y243	ENSG00000117020	cont_UPDRS3_scaled	10	-0.00124271685049039	-0.0546, 0.0521	0.963577752648803	13.0550493791545	0.109969520567852	0.310611569622199	eqtlgen
TLR4	O00206	ENSG00000136869	cont_UPDRS4_scaled	137	-0.0118973397941568	-0.0277, 0.0039	0.141120806087172	148.056443569288	0.208798359039794	0.0814314006107123	eqtlgen
IRS1	P35568	ENSG00000169047	cont_UPDRS4_scaled	33	-0.0175225426899313	-0.0495, 0.0145	0.282766017179465	51.9939420134084	0.0104854844353343	0.384543684113282	eqtlgen
DPP4	P27487	ENSG00000197635	cont_UPDRS4_scaled	13	0.0125782374757789	-0.1113, 0.1364	0.842228838224705	6.42977291916935	0.843206444460475	0	eqtlgen
GLP1R	P43220	ENSG00000112164	cont_UPDRS4_scaled	8	0.0010765206986192	-0.0626, 0.0647	0.973548375342383	3.36366249302735	0.762011489059207	0	eqtlgen
GSK3B	P49841	ENSG00000082701	cont_UPDRS4_scaled	66	-0.0203316303915147	-0.0435, 0.0028	0.0851229415039363	73.7322664970374	0.189870283304603	0.118432091022026	eqtlgen
MTOR	P42345	ENSG00000198793	cont_UPDRS4_scaled	22	-0.0141478372005086	-0.0426, 0.0143	0.330070009259346	16.2232703441369	0.702679875029008	0	eqtlgen
NFKB1	P19838	ENSG00000109320	cont_UPDRS4_scaled	21	0.0114863739856577	-0.026, 0.049	0.548071899596033	20.3346377903026	0.374699896780908	0.0164565404977209	eqtlgen
MAPK14	Q16539	ENSG00000112062	cont_UPDRS4_scaled	29	0.0141338161237974	-0.0162, 0.0445	0.361608789092118	41.4591526873286	0.0371840317481807	0.324636462998488	eqtlgen
MAPK11	Q15759	ENSG00000185386	cont_UPDRS4_scaled	3	0.00815796346193446	-0.2733, 0.2896	0.954694079055751	0.157145344592846	0.691798444101261	0	eqtlgen
MAPK12	P53778	ENSG00000188130	cont_UPDRS4_scaled	4	0.0127129955955909	-0.2017, 0.2271	0.907481224505322	0.184971149220861	0.911662361954335	0	eqtlgen
MAPK13	O15264	ENSG00000156711	cont_UPDRS4_scaled	19	0.0303305820427861	-0.0162, 0.0769	0.201334226838946	26.899749363662	0.0595545324746841	0.330848783880655	eqtlgen
AKT1	P31749	ENSG00000142208	cont_UPDRS4_scaled	38	-0.00578509932800131	-0.032, 0.0205	0.665692287722478	31.5855385507416	0.678561140031808	0	eqtlgen
AKT2	P31751	ENSG00000105221	cont_UPDRS4_scaled	4	0.024831663665953	-0.1316, 0.1813	0.755748410242137	2.03400070069676	0.361678222581322	0	eqtlgen
TLR4	O00206	ENSG00000136869	blauwendraat2019	126	0.0117551621871739	-0.0382, 0.0617	0.644550563526489	202.410022713653	1.11038208128872e-05	0.382441648273337	eqtlgen
IRS1	P35568	ENSG00000169047	blauwendraat2019	34	0.0327919253594518	-0.0512, 0.1168	0.444118780772593	34.1941141737121	0.362708995654583	0.0349216291331833	eqtlgen
DPP4	P27487	ENSG00000197635	blauwendraat2019	13	0.0178707757738964	-0.2002, 0.236	0.872412261819631	25.3276622948415	0.00816096212426777	0.526209728307849	eqtlgen
FOXO1	Q12778	ENSG00000150907	blauwendraat2019	13	-0.0265436180818389	-0.2827, 0.2296	0.839042386512304	9.66358024222235	0.56087794025885	0	eqtlgen
GLP1R	P43220	ENSG00000112164	blauwendraat2019	9	-0.00974981933597942	-0.2933, 0.2738	0.946274747563751	8.1262208341879	0.321595654687161	0.0155325380350081	eqtlgen
GSK3B	P49841	ENSG00000082701	blauwendraat2019	67	-0.0289014360065111	-0.1189, 0.0611	0.52915363357999	91.8555390754847	0.0158268525028832	0.281480456548595	eqtlgen
MTOR	P42345	ENSG00000198793	blauwendraat2019	22	0.0898600503323869	-0.0264, 0.2062	0.129941033738189	18.5642271727175	0.550292058479916	0	eqtlgen
NFKB1	P19838	ENSG00000109320	blauwendraat2019	21	-0.00358734749116914	-0.1608, 0.1536	0.96432102093812	12.2840123540131	0.873129096328854	0	eqtlgen
MAPK14	Q16539	ENSG00000112062	blauwendraat2019	29	0.0630960459151768	-0.0568, 0.183	0.302477376698858	23.069303386979	0.681283612437449	0	eqtlgen
MAPK11	Q15759	ENSG00000185386	blauwendraat2019	3	-0.168816520625579	-0.7395, 0.4019	0.562074888486992	1.69784551336126	0.192569978166115	0	eqtlgen
MAPK12	P53778	ENSG00000188130	blauwendraat2019	3	0.138951697169934	-0.9898, 1.2677	0.809333512937823	0.424570741966582	0.514665099434756	0	eqtlgen
MAPK13	O15264	ENSG00000156711	blauwendraat2019	22	0.0180005412239795	-0.1694, 0.2054	0.850648757571248	36.1299666167513	0.0148488102345348	0.418765031732314	eqtlgen
AKT1	P31749	ENSG00000142208	blauwendraat2019	36	-0.142372449504537	-0.2464, -0.0383	0.00730644968388527	45.985112271202	0.0823007198372747	0.238884102455076	eqtlgen
AKT2	P31751	ENSG00000105221	blauwendraat2019	4	0.337282825009942	-0.8781, 1.5526	0.586486677911393	0.431101957159118	0.806097175521656	0	eqtlgen
AKT3	Q9Y243	ENSG00000117020	blauwendraat2019	10	-0.0707948372060531	-0.2916, 0.15	0.529730711918273	6.58540522862361	0.58195080647575	0	eqtlgen
TLR4	O00206	ENSG00000136869	pd_risk	151	-0.00206361962722481	-0.0086, 0.0045	0.535196009389527	219.75182194247	0.000145587792321292	0.317411802668606	eqtlgen
IRS1	P35568	ENSG00000169047	pd_risk	36	-0.00458009902835924	-0.0188, 0.0097	0.529170296811798	29.2075928610742	0.701603745631574	0	eqtlgen
DPP4	P27487	ENSG00000197635	pd_risk	14	0.019912003774836	-0.0136, 0.0535	0.244672931344482	20.5738837818418	0.0569794173396653	0.368130969444204	eqtlgen
FOXO1	Q12778	ENSG00000150907	pd_risk	13	-0.0322628448886241	-0.0817, 0.0172	0.200956861058934	6.84081009823419	0.811824573902177	0	eqtlgen
GLP1R	P43220	ENSG00000112164	pd_risk	8	0.0127777630509829	-0.0237, 0.0492	0.492048847436523	3.97180993916519	0.680491462665749	0	eqtlgen
GSK3B	P49841	ENSG00000082701	pd_risk	70	-0.00744033374113466	-0.0212, 0.0063	0.288878509586979	58.9452820187802	0.775170947366407	0	eqtlgen
MTOR	P42345	ENSG00000198793	pd_risk	22	-0.00720172406588266	-0.0254, 0.011	0.43727799401615	23.5357990591787	0.263257321755884	0.107742212312514	eqtlgen
NFKB1	P19838	ENSG00000109320	pd_risk	22	-0.0103106215474973	-0.0323, 0.0117	0.357502960382968	26.7279589710607	0.143092615869207	0.214305887601166	eqtlgen
MAPK14	Q16539	ENSG00000112062	pd_risk	29	0.0105306792543485	-0.0075, 0.0286	0.253353687612512	32.55201442951	0.212256761298897	0.139838179273581	eqtlgen
MAPK11	Q15759	ENSG00000185386	pd_risk	3	-0.0326210486201054	-0.1159, 0.0507	0.442738776381928	1.37407753769912	0.241112539901462	0	eqtlgen
MAPK12	P53778	ENSG00000188130	pd_risk	4	0.0174656083803996	-0.0408, 0.0757	0.556904215256294	5.69214617173563	0.0580719171389681	0.472958018032546	eqtlgen
MAPK13	O15264	ENSG00000156711	pd_risk	22	-0.0082455772159465	-0.0369, 0.0204	0.573065864161649	35.3124059769656	0.0185021601776482	0.405308151087231	eqtlgen
AKT1	P31749	ENSG00000142208	pd_risk	42	0.000903656871159169	-0.0161, 0.0179	0.917162792745388	32.082359371953	0.809359013240542	0	eqtlgen
AKT2	P31751	ENSG00000105221	pd_risk	4	0.025632225725534	-0.1544, 0.2056	0.7801831761244	0.555489913898919	0.75748998943788	0	eqtlgen
AKT3	Q9Y243	ENSG00000117020	pd_risk	10	-0.0301147011042938	-0.0676, 0.0073	0.115123122972531	13.9169650722449	0.0839555288738627	0.353307279763961	eqtlgen
TLR4	O00206	ENSG00000136869	surv_DEMENTIA	142	0.00213076410013941	-0.0284, 0.0327	0.891330518623635	248.030798181603	5.02567425279992e-08	0.431522210008925	eqtlgen
IRS1	P35568	ENSG00000169047	surv_DEMENTIA	36	-0.0475541814296798	-0.105, 0.0099	0.10459458402477	37.4871019668229	0.312238616009018	0.0663455385007902	eqtlgen
DPP4	P27487	ENSG00000197635	surv_DEMENTIA	14	-0.107792374710755	-0.2713, 0.0557	0.196191084536604	7.35021149812243	0.833629267381108	0	eqtlgen
FOXO1	Q12778	ENSG00000150907	surv_DEMENTIA	12	0.00895199794882508	-0.3657, 0.3836	0.962650979493998	2.16460720402456	0.994915744721984	0	eqtlgen
GLP1R	P43220	ENSG00000112164	surv_DEMENTIA	9	0.0937415506754391	-0.094, 0.2815	0.327774074385791	7.65616905906082	0.363886243777578	0	eqtlgen
GSK3B	P49841	ENSG00000082701	surv_DEMENTIA	69	0.011481305180206	-0.0498, 0.0728	0.713548420652611	82.9730679351377	0.0901417786484874	0.180456964021658	eqtlgen
MTOR	P42345	ENSG00000198793	surv_DEMENTIA	23	-0.0662434756471639	-0.1683, 0.0358	0.203213076371987	44.365803036636	0.00209606793498926	0.50412257878364	eqtlgen
NFKB1	P19838	ENSG00000109320	surv_DEMENTIA	22	0.0384447888271912	-0.0777, 0.1546	0.51664515841532	55.3281650320121	3.66718431073204e-05	0.62044647625943	eqtlgen
MAPK14	Q16539	ENSG00000112062	surv_DEMENTIA	29	0.0753829905133939	-0.0167, 0.1674	0.108474704206594	50.4035394749332	0.00408647777161397	0.444483457080925	eqtlgen
MAPK11	Q15759	ENSG00000185386	surv_DEMENTIA	3	0.11787538528338	-0.2414, 0.4772	0.520208655503969	1.35570365838063	0.244283465130848	0	eqtlgen
MAPK12	P53778	ENSG00000188130	surv_DEMENTIA	4	0.0219574894993064	-0.1675, 0.2114	0.820322154500303	2.08797780293426	0.352047594292099	0	eqtlgen
MAPK13	O15264	ENSG00000156711	surv_DEMENTIA	22	-0.00727062188850154	-0.1244, 0.1098	0.903141888405602	19.2891319722074	0.503109835135159	0	eqtlgen
AKT1	P31749	ENSG00000142208	surv_DEMENTIA	42	-0.0685291165473988	-0.1294, -0.0076	0.0274482478070637	50.4140392690552	0.125188386037942	0.18673447725173	eqtlgen
AKT2	P31751	ENSG00000105221	surv_DEMENTIA	4	0.017044022239575	-1.0445, 1.0786	0.974894714567574	0.278181620792762	0.870149006294117	0	eqtlgen
AKT3	Q9Y243	ENSG00000117020	surv_DEMENTIA	10	-0.0392836013517815	-0.193, 0.1145	0.6164927361948	13.7325757451017	0.0890075736579326	0.344624040889763	eqtlgen
TLR4	O00206	ENSG00000136869	surv_DEPR	130	0.0420838215662217	0.0022, 0.0819	0.038503573658204	201.190266151573	3.87065187166119e-05	0.358815898663737	eqtlgen
IRS1	P35568	ENSG00000169047	surv_DEPR	35	-0.0282311415405195	-0.0971, 0.0406	0.421612671068758	29.2655772208889	0.653683531152453	0	eqtlgen
DPP4	P27487	ENSG00000197635	surv_DEPR	14	-0.0170775679063365	-0.1958, 0.1616	0.85140976432678	10.9963853538054	0.52922848836309	0	eqtlgen
GSK3B	P49841	ENSG00000082701	surv_DEPR	64	-0.0423377269488433	-0.1238, 0.0391	0.308514692949444	37.981188048604	0.993063813165664	0	eqtlgen
MTOR	P42345	ENSG00000198793	surv_DEPR	22	-0.0670054588140827	-0.1421, 0.0081	0.0802783184049614	20.1861518908424	0.446340499657327	0	eqtlgen
NFKB1	P19838	ENSG00000109320	surv_DEPR	21	-0.00899770919653521	-0.1203, 0.1023	0.874134451152315	26.4053119613333	0.119285989165774	0.242576644074985	eqtlgen
MAPK14	Q16539	ENSG00000112062	surv_DEPR	29	0.0187227215643582	-0.0707, 0.1081	0.681532533798545	39.0762791785049	0.0623543454427441	0.283452759867622	eqtlgen
MAPK12	P53778	ENSG00000188130	surv_DEPR	4	0.00396651141731841	-0.2033, 0.2112	0.970080537460716	1.50915190964109	0.470209962729298	0	eqtlgen
MAPK13	O15264	ENSG00000156711	surv_DEPR	22	-0.0524693611145457	-0.1806, 0.0756	0.422118241766793	23.9715981495249	0.243635018997925	0.123963289013494	eqtlgen
AKT1	P31749	ENSG00000142208	surv_DEPR	41	-0.00177639414029465	-0.0702, 0.0667	0.959434792976053	40.6214055840284	0.398812069727221	0.0152974909433643	eqtlgen
AKT2	P31751	ENSG00000105221	surv_DEPR	4	-0.0355082484199383	-0.7699, 0.6989	0.92450230074973	0.874000486885549	0.645971274153566	0	eqtlgen
AKT3	Q9Y243	ENSG00000117020	surv_DEPR	9	0.116724495886094	-0.258, 0.4915	0.54155834486754	1.26559346487668	0.989337387529278	0	eqtlgen
TLR4	O00206	ENSG00000136869	surv_DYSKINESIAS	140	0.0256235216775729	-0.0041, 0.0553	0.091043355240614	194.030826861232	0.00118349727246227	0.283618988546543	eqtlgen
IRS1	P35568	ENSG00000169047	surv_DYSKINESIAS	35	-0.028957543023703	-0.0822, 0.0243	0.286276020781483	37.6158247733879	0.266013316176398	0.0961250961575616	eqtlgen
DPP4	P27487	ENSG00000197635	surv_DYSKINESIAS	14	0.0791050724724369	-0.0761, 0.2343	0.317915215014561	15.6578133724137	0.207416211501952	0.169743584828792	eqtlgen
GLP1R	P43220	ENSG00000112164	surv_DYSKINESIAS	9	0.0685221383298914	-0.0969, 0.234	0.416886254170075	8.3296423771332	0.304425629138344	0.0395746134357635	eqtlgen
GSK3B	P49841	ENSG00000082701	surv_DYSKINESIAS	67	0.0408320015563972	-0.0108, 0.0925	0.121497535470615	60.5586918773782	0.633041412249645	0	eqtlgen
MTOR	P42345	ENSG00000198793	surv_DYSKINESIAS	23	-0.0555612146949113	-0.1141, 0.003	0.0629343238736892	25.7519125382144	0.21606695050025	0.145694520072898	eqtlgen
NFKB1	P19838	ENSG00000109320	surv_DYSKINESIAS	21	-0.0827916085749475	-0.1603, -0.0053	0.0363313971536028	18.7878142110391	0.470522117402484	0	eqtlgen
MAPK14	Q16539	ENSG00000112062	surv_DYSKINESIAS	29	-0.041893481914531	-0.1075, 0.0237	0.210576090757791	26.3100521229297	0.501448533392437	0	eqtlgen
MAPK11	Q15759	ENSG00000185386	surv_DYSKINESIAS	3	-0.0372053535337866	-0.3495, 0.2751	0.815387002788353	2.03318431651453	0.15389786678581	0.0163213518051416	eqtlgen
MAPK12	P53778	ENSG00000188130	surv_DYSKINESIAS	4	-0.0172136877040289	-1.1124, 1.078	0.975425199931292	0.0336200428630386	0.983330478607591	0	eqtlgen
MAPK13	O15264	ENSG00000156711	surv_DYSKINESIAS	22	-0.00670863127638328	-0.1166, 0.1032	0.904745370463061	38.3795681367696	0.0079558555287354	0.452833863967299	eqtlgen
AKT1	P31749	ENSG00000142208	surv_DYSKINESIAS	40	-0.00820037615032545	-0.0597, 0.0433	0.754982917239703	35.1850124274	0.600326079966997	0	eqtlgen
AKT2	P31751	ENSG00000105221	surv_DYSKINESIAS	4	0.0101004619110187	-0.6011, 0.6213	0.974163029178646	0.571219122338037	0.751555995314038	0	eqtlgen
TLR4	O00206	ENSG00000136869	surv_HY3	141	-0.0186261069214991	-0.0384, 0.0011	0.0643773007929536	157.808373832474	0.131269460863802	0.11284809164423	eqtlgen
IRS1	P35568	ENSG00000169047	surv_HY3	37	-0.037430628925941	-0.0841, 0.0093	0.116249575030906	43.3673250223716	0.15666581634717	0.169881933427323	eqtlgen
DPP4	P27487	ENSG00000197635	surv_HY3	14	0.0559315505512599	-0.0432, 0.155	0.268726903920639	13.4619613100074	0.336375819773916	0.0343160479642729	eqtlgen
FOXO1	Q12778	ENSG00000150907	surv_HY3	13	-0.0533488640823945	-0.2651, 0.1584	0.621501912983691	4.05716753347634	0.968214772196384	0	eqtlgen
GLP1R	P43220	ENSG00000112164	surv_HY3	9	-0.0469202391578095	-0.1436, 0.0498	0.341608020499337	11.5446850963462	0.1165617717374	0.307040431745346	eqtlgen
GSK3B	P49841	ENSG00000082701	surv_HY3	70	-0.0531233818429523	-0.1015, -0.0048	0.0313363101929154	92.0542189456959	0.0277118632738125	0.250441741940105	eqtlgen
MTOR	P42345	ENSG00000198793	surv_HY3	23	-0.0882703101663936	-0.1676, -0.0089	0.0292473545163245	62.1161107663757	6.0772254134686e-06	0.645824573873532	eqtlgen
NFKB1	P19838	ENSG00000109320	surv_HY3	22	-0.00843485074784067	-0.0816, 0.0647	0.821253978123094	17.7491983338149	0.603925667373176	0	eqtlgen
MAPK14	Q16539	ENSG00000112062	surv_HY3	28	-0.0494046839101619	-0.1248, 0.026	0.199223688028651	34.8957628039716	0.113921398324175	0.226267092893953	eqtlgen
MAPK11	Q15759	ENSG00000185386	surv_HY3	3	0.132839070646407	-0.4383, 0.7039	0.648470265173303	0.261780526560207	0.608899539685996	0	eqtlgen
MAPK12	P53778	ENSG00000188130	surv_HY3	4	0.00719854914757234	-0.2099, 0.2243	0.948188532835655	0.880884331624028	0.643751713144743	0	eqtlgen
MAPK13	O15264	ENSG00000156711	surv_HY3	22	0.0670185790472235	-0.0343, 0.1684	0.194928050824558	28.8075190191937	0.0916191088512632	0.271023652331593	eqtlgen
AKT1	P31749	ENSG00000142208	surv_HY3	42	-0.038947868571656	-0.0852, 0.0073	0.0991084229940975	39.5147547292373	0.491931795998393	0	eqtlgen
AKT2	P31751	ENSG00000105221	surv_HY3	4	-0.152170409095033	-0.4233, 0.119	0.271388361726079	2.07324071021213	0.354651254125469	0	eqtlgen
AKT3	Q9Y243	ENSG00000117020	surv_HY3	10	0.0661713951577913	-0.0442, 0.1766	0.240179381833062	9.52547373207362	0.299921891986545	0.0551651022147355	eqtlgen
TLR4	O00206	ENSG00000136869	T2DM risk	86	0.00165101366726936	-0.0014, 0.0047	0.293156579737137	102.952364128305	0.0784857859568684	0.174375443248023	eqtlgen
IRS1	P35568	ENSG00000169047	T2DM risk	19	-0.00685737057741042	-0.0169, 0.0032	0.181336998588016	87.6310312136014	1.64209808231722e-11	0.794593310717469	eqtlgen
DPP4	P27487	ENSG00000197635	T2DM risk	5	0.0519431828877139	0.01, 0.0938	0.0150960800945013	4.23410783244595	0.237269152768188	0.0552909471629378	eqtlgen
FOXO1	Q12778	ENSG00000150907	T2DM risk	4	-0.00828295264673255	-0.0447, 0.0281	0.655574379426897	0.844345916691555	0.65562063452616	0	eqtlgen
GLP1R	P43220	ENSG00000112164	T2DM risk	7	-0.0110530764320087	-0.0306, 0.0085	0.267475214346936	4.71456097647505	0.451698652263413	0	eqtlgen
GSK3B	P49841	ENSG00000082701	T2DM risk	29	-0.00273197231324937	-0.0103, 0.0049	0.480752243160371	45.450446659872	0.0145681944651994	0.383944448125279	eqtlgen
MTOR	P42345	ENSG00000198793	T2DM risk	5	0.0167835436110176	-0.0045, 0.038	0.121703131509445	2.42000622820475	0.489921335384435	0	eqtlgen
NFKB1	P19838	ENSG00000109320	T2DM risk	13	-0.0124519269955162	-0.0262, 0.0013	0.0750613474647317	44.4642827359146	6.0258778069596e-06	0.730120463850249	eqtlgen
MAPK14	Q16539	ENSG00000112062	T2DM risk	17	8.37354833846995e-06	-0.0081, 0.0082	0.998393725725202	20.9808901010377	0.137440999928163	0.237401276926347	eqtlgen
MAPK13	O15264	ENSG00000156711	T2DM risk	14	-0.00965442705737125	-0.0207, 0.0014	0.0880324365388407	12.2331110519629	0.42714454124514	0	eqtlgen
AKT1	P31749	ENSG00000142208	T2DM risk	6	0.00136440881465219	-0.0153, 0.018	0.872195114910753	4.56577025832119	0.334819907638746	0	eqtlgen
AKT3	Q9Y243	ENSG00000117020	T2DM risk	5	0.0041816350847222	-0.0144, 0.0228	0.65992919190094	4.72092382422784	0.193410793009118	0.15270820946698	eqtlgen
TLR4	O00206	ENSG00000136869	cont_HY	8	0.086534600397937	0.0122, 0.1609	0.0225793576852731	7.44739174429883	0.281444805332751	0.0600736149862561	psychencode
MAPK11	Q15759	ENSG00000185386	cont_HY	4	0.0134468956549754	-0.0777, 0.1046	0.772582234807064	0.473077462664536	0.789355308927151	0	psychencode
MAPK12	P53778	ENSG00000188130	cont_HY	17	-0.000206934339552555	-0.008, 0.0076	0.95854647364766	17.959831492733	0.264783231864574	0.109123044585691	psychencode
MAPK13	O15264	ENSG00000156711	cont_HY	5	0.00214590982834785	-0.017, 0.0212	0.825729225565848	2.95064180253438	0.399298012110085	0	psychencode
AKT3	Q9Y243	ENSG00000117020	cont_HY	3	-0.00748757174474683	-0.4157, 0.4007	0.971319103697431	0.219188769293434	0.63965873180402	0	psychencode
TLR4	O00206	ENSG00000136869	cont_MMSE	7	0.258898947006531	-0.1651, 0.6829	0.231352209290374	5.07070788766973	0.407312042021972	0	psychencode
MAPK11	Q15759	ENSG00000185386	cont_MMSE	3	0.0552043250645806	-1.0144, 1.1248	0.919427938843907	0.232545644403837	0.62964266225355	0	psychencode
MAPK12	P53778	ENSG00000188130	cont_MMSE	18	-0.00310104512437015	-0.0482, 0.042	0.892881984411034	10.7809492548407	0.822799995845887	0	psychencode
MAPK13	O15264	ENSG00000156711	cont_MMSE	5	-0.0674253391878302	-0.1798, 0.0449	0.239450222170128	5.72576974881809	0.125741652901752	0.301403972657881	psychencode
AKT3	Q9Y243	ENSG00000117020	cont_MMSE	3	-0.4021602121826	-3.078, 2.2737	0.768323899254154	0.1453414591721	0.703027582324997	0	psychencode
MAPK11	Q15759	ENSG00000185386	cont_MOCA	4	-0.221177076664445	-0.9718, 0.5294	0.563574812469503	1.31343292237932	0.518551225208953	0	psychencode
MAPK12	P53778	ENSG00000188130	cont_MOCA	19	-0.0590094838158478	-0.1749, 0.0569	0.31847632996569	27.0550311134877	0.0572656577129296	0.334689362414871	psychencode
MAPK13	O15264	ENSG00000156711	cont_MOCA	5	0.104915465480082	-0.2777, 0.4875	0.590938770573263	1.55922905670604	0.668669273922265	0	psychencode
AKT3	Q9Y243	ENSG00000117020	cont_MOCA	3	-0.321952540882738	-7.0838, 6.4399	0.92564961447823	0.182080155745085	0.669591648644056	0	psychencode
TLR4	O00206	ENSG00000136869	cont_SEADL	8	-0.921816120308118	-3.0692, 1.2255	0.400138401591637	5.06793159863268	0.535130414215475	0	psychencode
MAPK11	Q15759	ENSG00000185386	cont_SEADL	4	-0.525761625831977	-2.5101, 1.4586	0.603556902534738	0.703878495314371	0.703322849189282	0	psychencode
MAPK12	P53778	ENSG00000188130	cont_SEADL	17	-0.0106138625928371	-0.2292, 0.208	0.924184340478651	23.0234983945085	0.0836422241394325	0.305057827188579	psychencode
MAPK13	O15264	ENSG00000156711	cont_SEADL	5	-0.238410307136518	-0.8883, 0.4115	0.472158572385766	7.0912365306218	0.0690459136619447	0.435923483481765	psychencode
AKT3	Q9Y243	ENSG00000117020	cont_SEADL	3	-0.0464140478884506	-7.7139, 7.6211	0.990533814992832	0.561486093966081	0.453662091717846	0	psychencode
TLR4	O00206	ENSG00000136869	cont_UPDRS_scaled	7	0.0931214827141016	-0.1912, 0.3774	0.520853685907591	3.4430017637876	0.632029190003841	0	psychencode
MAPK11	Q15759	ENSG00000185386	cont_UPDRS_scaled	4	-0.0478878763658178	-0.2129, 0.1171	0.569549483315978	1.05463682156623	0.590185484616844	0	psychencode
MAPK12	P53778	ENSG00000188130	cont_UPDRS_scaled	17	-0.00305154535683814	-0.0356, 0.0295	0.854134317443423	5.72791742237038	0.983964556168341	0	psychencode
MAPK13	O15264	ENSG00000156711	cont_UPDRS_scaled	5	0.00820983475618487	-0.0552, 0.0717	0.799807734718143	6.40789690271289	0.0933664573495811	0.375770231523773	psychencode
AKT3	Q9Y243	ENSG00000117020	cont_UPDRS_scaled	3	0.125889928221402	-1.3503, 1.6021	0.867258793763819	0.158525647430989	0.690517560338272	0	psychencode
TLR4	O00206	ENSG00000136869	cont_UPDRS1_scaled	8	0.353489285346913	-0.066, 0.7729	0.0985850946679963	4.0674226727235	0.667552606538246	0	psychencode
MAPK11	Q15759	ENSG00000185386	cont_UPDRS1_scaled	4	-0.0380198030640679	-0.7791, 0.7031	0.919905658131585	0.073193520792238	0.964064806090593	0	psychencode
MAPK12	P53778	ENSG00000188130	cont_UPDRS1_scaled	18	0.00649764419802177	-0.0186, 0.0316	0.612388831114603	14.4627163809823	0.564283995436388	0	psychencode
MAPK13	O15264	ENSG00000156711	cont_UPDRS1_scaled	5	0.0294685812525899	-0.0486, 0.1075	0.459133663134484	6.3141053706089	0.09728919158291	0.366497743509424	psychencode
AKT3	Q9Y243	ENSG00000117020	cont_UPDRS1_scaled	3	0.667997048756922	-0.3413, 1.6773	0.194585357880815	3.00222769642631	0.0831501126418934	0.333828009654067	psychencode
TLR4	O00206	ENSG00000136869	cont_UPDRS2_scaled	8	0.153160080922091	-0.2368, 0.5431	0.441421865906783	7.26564367401355	0.296977824784277	0.0365616160015741	psychencode
MAPK11	Q15759	ENSG00000185386	cont_UPDRS2_scaled	4	-0.0379291681336745	-0.4524, 0.3765	0.857645196452934	0.241781139958376	0.886130923612804	0	psychencode
MAPK12	P53778	ENSG00000188130	cont_UPDRS2_scaled	17	0.0100312527226368	-0.0182, 0.0383	0.486315304210767	11.275156330797	0.732856280751054	0	psychencode
MAPK13	O15264	ENSG00000156711	cont_UPDRS2_scaled	5	0.027871803977264	-0.0573, 0.113	0.521204241852033	8.37014859832732	0.0389503162084999	0.522111232194927	psychencode
AKT3	Q9Y243	ENSG00000117020	cont_UPDRS2_scaled	3	0.447980069305542	-17.2592, 18.1552	0.960452445392418	0.00193156334352802	0.964944614631071	0	psychencode
TLR4	O00206	ENSG00000136869	cont_UPDRS3_scaled	8	0.114578072614472	-0.1626, 0.3917	0.417759081725926	4.31953500429	0.633520374377021	0	psychencode
MAPK11	Q15759	ENSG00000185386	cont_UPDRS3_scaled	4	-0.0390105584737968	-0.1738, 0.0958	0.570556322110696	2.77645879460461	0.249516708698275	0	psychencode
MAPK12	P53778	ENSG00000188130	cont_UPDRS3_scaled	16	0.00495449856923245	-0.0193, 0.0292	0.689146968162547	18.6499265961292	0.178761606333298	0.195707290177042	psychencode
MAPK13	O15264	ENSG00000156711	cont_UPDRS3_scaled	5	0.0126511731202199	-0.0532, 0.0785	0.70646547711102	6.30210818986742	0.0978022315877367	0.365291759600187	psychencode
AKT3	Q9Y243	ENSG00000117020	cont_UPDRS3_scaled	3	0.50691341844996	-0.3322, 1.346	0.236410768082869	3.82247705680298	0.0505694259406503	0.476779070147579	psychencode
TLR4	O00206	ENSG00000136869	cont_UPDRS4_scaled	5	0.196447302350841	-0.5346, 0.9275	0.598402729266872	1.28394943675059	0.732947924534807	0	psychencode
MAPK11	Q15759	ENSG00000185386	cont_UPDRS4_scaled	4	-0.0401904356405363	-0.2389, 0.1585	0.691832749700522	0.858515870366408	0.650991993784559	0	psychencode
MAPK12	P53778	ENSG00000188130	cont_UPDRS4_scaled	18	0.00251035681709963	-0.0229, 0.0279	0.846437950050033	11.8472822032791	0.754424029939596	0	psychencode
MAPK13	O15264	ENSG00000156711	cont_UPDRS4_scaled	5	-0.000503531164484778	-0.0804, 0.0794	0.990142097995522	9.55982025359502	0.0227034153821557	0.581582091096767	psychencode
AKT3	Q9Y243	ENSG00000117020	cont_UPDRS4_scaled	3	-0.470556248225972	-13.5831, 12.642	0.943927081388507	0.0037869480940676	0.950930605554721	0	psychencode
TLR4	O00206	ENSG00000136869	blauwendraat2019	6	-0.167761042229716	-1.1369, 0.8013	0.734391112678664	3.02088087633674	0.554337136856234	0	psychencode
MAPK11	Q15759	ENSG00000185386	blauwendraat2019	4	0.0300186944508297	-0.9907, 1.0507	0.95403242417244	0.646541239428051	0.723777959278216	0	psychencode
MAPK12	P53778	ENSG00000188130	blauwendraat2019	18	-0.0115767886590372	-0.1168, 0.0936	0.829250698882692	13.398380621551	0.643436816516123	0	psychencode
MAPK13	O15264	ENSG00000156711	blauwendraat2019	5	-0.145315476634537	-0.4587, 0.1681	0.363489818800668	1.83730150923569	0.606851544554846	0	psychencode
AKT3	Q9Y243	ENSG00000117020	blauwendraat2019	3	-1.3008531179792	-10.3561, 7.7544	0.778278565092684	0.0628425536928504	0.802058299538748	0	psychencode
TLR4	O00206	ENSG00000136869	pd_risk	8	0.0523196065023103	-0.0947, 0.1993	0.485381175979875	4.99017961598815	0.545073273872388	0	psychencode
MAPK11	Q15759	ENSG00000185386	pd_risk	4	0.0833409159325701	-0.0272, 0.1939	0.139654652237229	1.24724056024896	0.536000449053943	0	psychencode
MAPK12	P53778	ENSG00000188130	pd_risk	18	0.00433644546998879	-0.0131, 0.0218	0.62631156016772	33.5459540287556	0.00625148901432778	0.493232477889059	psychencode
MAPK13	O15264	ENSG00000156711	pd_risk	5	-0.0370224589468066	-0.0955, 0.0215	0.214723967535558	1.22687523497935	0.746565998525113	0	psychencode
AKT3	Q9Y243	ENSG00000117020	pd_risk	3	0.363068559512435	-0.1464, 0.8726	0.162509487285541	0.493536053386498	0.482354177925012	0	psychencode
TLR4	O00206	ENSG00000136869	surv_DEMENTIA	7	0.132253058957482	-0.5705, 0.835	0.712249698075742	7.99645217267454	0.15643126371957	0.249667243617965	psychencode
MAPK11	Q15759	ENSG00000185386	surv_DEMENTIA	4	0.0634476132353067	-0.3196, 0.4465	0.745429275813346	2.27440399879111	0.320715128701842	0	psychencode
MAPK12	P53778	ENSG00000188130	surv_DEMENTIA	18	0.024061227874134	-0.0756, 0.1237	0.635957733142718	6.41273363554541	0.982992559388862	0	psychencode
MAPK13	O15264	ENSG00000156711	surv_DEMENTIA	5	-0.188270271585736	-0.5966, 0.22	0.366114826279262	0.458425278834682	0.92792551290945	0	psychencode
AKT3	Q9Y243	ENSG00000117020	surv_DEMENTIA	3	-0.794381343486408	-4.3488, 2.76	0.661358847213615	0.190382846219665	0.662598168812858	0	psychencode
TLR4	O00206	ENSG00000136869	surv_DEPR	5	-0.305282926145095	-3.3342, 2.7236	0.843400404600744	0.292307553394567	0.961468669759431	0	psychencode
MAPK11	Q15759	ENSG00000185386	surv_DEPR	4	0.179754095327215	-2.0375, 2.397	0.873750762947921	0.0584799474174063	0.971183378023359	0	psychencode
MAPK12	P53778	ENSG00000188130	surv_DEPR	16	0.00757056191523048	-0.0666, 0.0817	0.841334523554234	11.4974561455064	0.646590680723594	0	psychencode
MAPK13	O15264	ENSG00000156711	surv_DEPR	5	0.0229364752233153	-0.1824, 0.2283	0.826702063593077	5.34941724967668	0.147927730643488	0.252255000254138	psychencode
AKT3	Q9Y243	ENSG00000117020	surv_DEPR	3	0.637024448687135	-2.6976, 3.9717	0.708094466412831	0.446232783119407	0.504129396031863	0	psychencode
TLR4	O00206	ENSG00000136869	surv_DYSKINESIAS	8	0.324013851286657	-0.3309, 0.9789	0.332174716915729	6.11105728776073	0.410865160707354	0	psychencode
MAPK11	Q15759	ENSG00000185386	surv_DYSKINESIAS	4	-0.161476980907703	-0.5234, 0.2005	0.381880139745107	4.42455266920151	0.109451217135917	0.321965354626143	psychencode
MAPK12	P53778	ENSG00000188130	surv_DYSKINESIAS	18	-0.0292022415482344	-0.0802, 0.0218	0.261686973561687	16.7384956671803	0.402710895949231	0	psychencode
MAPK13	O15264	ENSG00000156711	surv_DYSKINESIAS	5	-0.103865249338024	-0.2534, 0.0456	0.173317444537951	2.35495901899541	0.502074050772633	0	psychencode
AKT3	Q9Y243	ENSG00000117020	surv_DYSKINESIAS	3	0.20711626267882	-1.6301, 2.0443	0.825128297115374	1.26903558998566	0.259947680540363	0	psychencode
TLR4	O00206	ENSG00000136869	surv_HY3	8	0.239677017380631	-0.2336, 0.7129	0.320879483129072	5.5234749367724	0.478623992583499	0	psychencode
MAPK11	Q15759	ENSG00000185386	surv_HY3	4	-0.157797095709585	-0.4683, 0.1527	0.319183791915395	2.10903626247414	0.348360250791605	0	psychencode
MAPK12	P53778	ENSG00000188130	surv_HY3	18	-0.0149793059135998	-0.0705, 0.0406	0.597041009365608	14.3670660354329	0.57138853974851	0	psychencode
MAPK13	O15264	ENSG00000156711	surv_HY3	5	-0.145566378510912	-0.3088, 0.0177	0.0805832729858329	1.94268365908834	0.584387730487291	0	psychencode
AKT3	Q9Y243	ENSG00000117020	surv_HY3	3	-1.02503276186047	-2.9152, 0.8651	0.287829474680741	3.09823287453003	0.0783773284089232	0.354470731867313	psychencode
