## Supplementary material for "Predicting the efficacy of exenatide in Parkinson’s disease using genetics – a Mendelian randomization study": Table S3

clump_thresh	nsnp	method	beta	se	p	lo_ci	up_ci	het	or	or_lci95	or_uci95
0.6	14	IVW	-0.201912107295165	0.085135169345036	0.017708134761368	-0.368777039211436	-0.0350471753788944	NA	0.817166747781734	0.691579588392235	0.96555986453066
0.6	NA	F-LIML	-0.247886395417476	0.0890312343985527	0.00536494688111278	-0.42238761483864	-0.0733851759963129	NA	0.780448600779462	0.655479916403674	0.929242839049106
0.6	NA	F-CLR	NA	NA	0.0047487675307234	-0.43	-0.0800000000000001	NA	NA	0.650509094723317	0.923116346386636
0.6	NA	IVWPC	-0.207164991885982	0.0792332728751517	0.008932647221895	-0.362462206721279	-0.0518677770506847	0.213115334636867	0.812885519407712	0.695960615815149	0.949454398204414
